# Expanded T cell clones with lymphoma driver somatic mutations in refractory celiac disease

**DOI:** 10.1101/2024.03.17.24304320

**Authors:** Mandeep Singh, Raymond H. Y. Louie, Jerome Samir, Matthew A. Field, Claire Milthorpe, Thiruni Aldiriki, Joseph Mackie, Ellise Roper, Megan Faulks, Katherine J. L. Jackson, Andrew Calcino, Melinda Y. Hardy, Piers Blombery, Timothy G. Amos, Ira W. Deveson, Scott A. Read, Dmitri Shek, Antoine Guerin, Cindy S Ma, Stuart G. Tangye, Antonio Di Sabatino, Marco V. Lenti, Alessandra Pasini, Rachele Ciccocioppo, Golo Ahlenstiel, Dan Suan, Jason A. Tye-Din, Christopher C. Goodnow, Fabio Luciani

## Abstract

Intestinal inflammation continues in a subset of celiac disease (CD) patients despite a gluten-free diet. Here, by applying multiomic single cell analysis to duodenal biopsies, we find low-grade malignancies with lymphoma driver mutations in refractory CD type 2 (RCD2) patients comprise surface CD3 negative (sCD3-) lymphocytes stalled at an innate lymphoid cell (ILC) - progenitor T cell stage undergoing extensive *TCR* recombination. In people with refractory CD type 1 (RCD1), who currently lack explanation, we discover sCD3+ T cells with lymphoma driver mutations forming large clones displaying inflammatory and cytotoxic molecular profiles in 6 of 10 individuals, and a single small clone in 1 of 4 active recently diagnosed CD cases. Accumulation of driver-mutated T cells and their sCD3-progenitors may explain chronic, non-responsive autoimmunity.

**One-Sentence Summary:** Treatment refractory autoimmunity in celiac disease may be explained by dysregulated T cells and progenitors that have acquired lymphoma-driver mutations.
