## Supplementary material for "Expanded T cell clones with lymphoma driver somatic mutations in refractory celiac disease": Data S2.xlsx

### Sheet: DNA panel 1
target	chr	start	end	bases_covered	bases_missed	coverage_perc		*coordinates are hg19
JAK1	chr1	65300244	65300340	97	0	100
JAK1	chr1	65301078	65301189	112	0	100
JAK1	chr1	65301780	65301898	119	0	100
JAK1	chr1	65303614	65303787	174	0	100
JAK1	chr1	65304147	65304272	126	0	100
JAK1	chr1	65305285	65305478	194	0	100
JAK1	chr1	65306927	65307022	96	0	100
JAK1	chr1	65307133	65307284	152	0	100
JAK1	chr1	65309746	65309898	153	0	100
JAK1	chr1	65310436	65310572	137	0	100
JAK1	chr1	65311195	65311323	129	0	100
JAK1	chr1	65312331	65312419	89	0	100
JAK1	chr1	65313214	65313358	145	0	100
JAK1	chr1	65316486	65316593	108	0	100
JAK1	chr1	65321191	65321381	189	2	98.9529
JAK1	chr1	65323338	65323462	125	0	100
JAK1	chr1	65325787	65325945	159	0	100
JAK1	chr1	65330469	65330655	187	0	100
JAK1	chr1	65332548	65332891	255	89	74.1279
JAK1	chr1	65334993	65335157	165	0	100
JAK1	chr1	65339052	65339206	155	0	100
JAK1	chr1	65344707	65344831	125	0	100
JAK1	chr1	65348959	65349158	194	6	97
JAK1	chr1	65351941	65351947	7	0	100
CD58	chr1	117057434	117057444	11	0	100
CD58	chr1	117061848	117061889	42	0	100
CD58	chr1	117064527	117064605	79	0	100
CD58	chr1	117078586	117078850	211	54	79.6226
CD58	chr1	117086932	117087226	241	54	81.6949
CD58	chr1	117113524	117113594	62	9	87.3239
TET2	chr4	106155053	106158597	2328	1217	65.67
TET2	chr4	106162495	106162586	92	0	100
TET2	chr4	106163990	106164084	95	0	100
TET2	chr4	106164726	106164935	207	3	98.5714
TET2	chr4	106180775	106180926	152	0	100
TET2	chr4	106182915	106183005	91	0	100
TET2	chr4	106190766	106190904	139	0	100
TET2	chr4	106193720	106194075	258	98	72.4719
TET2	chr4	106196204	106197676	1029	444	69.8574
PRDM1	chr6	106534428	106534470	43	0	100
PRDM1	chr6	106536075	106536324	209	41	83.6
PRDM1	chr6	106543489	106543609	121	0	100
PRDM1	chr6	106546960	106546969	10	0	100
PRDM1	chr6	106547174	106547427	209	45	82.2835
PRDM1	chr6	106552699	106553808	783	327	70.5405
PRDM1	chr6	106554245	106554374	130	0	100
PRDM1	chr6	106554785	106555361	469	108	81.2825
TNFAIP3	chr6	138192364	138192659	218	78	73.6486
TNFAIP3	chr6	138195981	138196172	184	8	95.8333
TNFAIP3	chr6	138196824	138196972	149	0	100
TNFAIP3	chr6	138197132	138197303	172	0	100
TNFAIP3	chr6	138198212	138198393	173	9	95.0549
TNFAIP3	chr6	138199568	138200488	633	288	68.7296
TNFAIP3	chr6	138201207	138201389	183	0	100
TNFAIP3	chr6	138202171	138202456	221	65	77.2727
POT1	chr7	124464015	124464128	114	0	100
POT1	chr7	124465305	124465411	95	12	88.785
POT1	chr7	124467267	124467359	93	0	100
POT1	chr7	124469307	124469396	90	0	100
POT1	chr7	124475332	124475468	137	0	100
POT1	chr7	124481026	124481232	193	14	93.2367
POT1	chr7	124482860	124483017	155	3	98.1013
POT1	chr7	124486995	124487052	58	0	100
POT1	chr7	124491925	124492005	81	0	100
POT1	chr7	124493025	124493192	168	0	100
POT1	chr7	124499010	124499166	140	17	89.172
POT1	chr7	124503403	124503694	211	81	72.2603
POT1	chr7	124510964	124511095	132	0	100
POT1	chr7	124532319	124532434	116	0	100
POT1	chr7	124537218	124537227	10	0	100
KMT2D	chr12	49415562	49415655	94	0	100
KMT2D	chr12	49415825	49415934	110	0	100
KMT2D	chr12	49416062	49416136	75	0	100
KMT2D	chr12	49416372	49416658	213	74	74.216
KMT2D	chr12	49418360	49418491	107	25	81.0606
KMT2D	chr12	49418592	49418729	138	0	100
KMT2D	chr12	49419964	49421105	831	311	72.7671
KMT2D	chr12	49421585	49421713	88	41	68.2171
KMT2D	chr12	49421791	49421924	92	42	68.6567
KMT2D	chr12	49422610	49422741	132	0	100
KMT2D	chr12	49422843	49423019	177	0	100
KMT2D	chr12	49423183	49423259	77	0	100
KMT2D	chr12	49424062	49424222	161	0	100
KMT2D	chr12	49424383	49424551	169	0	100
KMT2D	chr12	49424675	49424816	142	0	100
KMT2D	chr12	49424957	49427747	1693	1098	60.6593
KMT2D	chr12	49427849	49428082	211	23	90.1709
KMT2D	chr12	49428192	49428259	64	4	94.1176
KMT2D	chr12	49428364	49428449	63	23	73.2558
KMT2D	chr12	49428594	49428718	125	0	100
KMT2D	chr12	49430907	49432772	1222	644	65.4877
KMT2D	chr12	49433004	49433141	138	0	100
KMT2D	chr12	49433217	49433400	184	0	100
KMT2D	chr12	49433506	49435318	1061	752	58.5218
KMT2D	chr12	49435437	49435488	52	0	100
KMT2D	chr12	49435699	49435773	75	0	100
KMT2D	chr12	49435871	49436113	212	31	87.2428
KMT2D	chr12	49436343	49436428	74	12	86.0465
KMT2D	chr12	49436523	49436661	139	0	100
KMT2D	chr12	49436858	49436969	112	0	100
KMT2D	chr12	49437145	49437211	67	0	100
KMT2D	chr12	49437417	49437565	149	0	100
KMT2D	chr12	49437650	49437781	132	0	100
KMT2D	chr12	49437982	49438087	49	57	46.2264
KMT2D	chr12	49438185	49438305	110	11	90.9091
KMT2D	chr12	49438526	49438748	209	14	93.722
KMT2D	chr12	49439702	49439750	31	18	63.2653
KMT2D	chr12	49439847	49439957	103	8	92.7928
KMT2D	chr12	49440042	49440207	166	0	100
KMT2D	chr12	49440391	49440573	183	0	100
KMT2D	chr12	49441747	49441852	106	0	100
KMT2D	chr12	49442441	49442552	112	0	100
KMT2D	chr12	49442887	49443001	115	0	100
KMT2D	chr12	49443464	49444573	846	264	76.2162
KMT2D	chr12	49444668	49446207	1064	476	69.0909
KMT2D	chr12	49446346	49446492	147	0	100
KMT2D	chr12	49446697	49446855	159	0	100
KMT2D	chr12	49446989	49447104	116	0	100
KMT2D	chr12	49447258	49447424	167	0	100
KMT2D	chr12	49447760	49447923	164	0	100
KMT2D	chr12	49448089	49448199	111	0	100
KMT2D	chr12	49448310	49448534	210	15	93.3333
KMT2D	chr12	49448682	49448809	128	0	100
KMT2D	chr12	49449058	49449107	50	0	100
STAT5B	chr17	40353755	40353882	128	0	100
STAT5B	chr17	40354357	40354465	109	0	100
STAT5B	chr17	40354774	40354826	53	0	100
STAT5B	chr17	40359575	40359746	171	1	99.4186
STAT5B	chr17	40362188	40362319	132	0	100
STAT5B	chr17	40362420	40362515	96	0	100
STAT5B	chr17	40364001	40364208	198	10	95.1923
STAT5B	chr17	40368031	40368124	94	0	100
STAT5B	chr17	40369177	40369300	79	45	63.7097
STAT5B	chr17	40369394	40369482	57	32	64.0449
STAT5B	chr17	40370168	40370348	181	0	100
STAT5B	chr17	40370740	40370896	151	6	96.1783
STAT5B	chr17	40371329	40371481	5	148	3.26797
STAT5B	chr17	40371729	40371860	132	0	100
STAT5B	chr17	40375399	40375574	176	0	100
STAT5B	chr17	40376796	40376886	91	0	100
STAT5B	chr17	40379546	40379703	158	0	100
STAT5B	chr17	40384017	40384145	129	0	100
STAT3	chr17	40467762	40467818	57	0	100
STAT3	chr17	40468806	40468919	114	0	100
STAT3	chr17	40469199	40469242	44	0	100
STAT3	chr17	40474299	40474512	205	9	95.7944
STAT3	chr17	40475021	40475161	141	0	100
STAT3	chr17	40475277	40475372	96	0	100
STAT3	chr17	40475590	40475643	54	0	100
STAT3	chr17	40476728	40476864	137	0	100
STAT3	chr17	40476980	40477079	100	0	100
STAT3	chr17	40478133	40478217	85	0	100
STAT3	chr17	40481427	40481475	44	5	89.7959
STAT3	chr17	40481571	40481665	87	8	91.5789
STAT3	chr17	40481764	40481794	31	0	100
STAT3	chr17	40483489	40483549	61	0	100
STAT3	chr17	40485690	40485783	94	0	100
STAT3	chr17	40485908	40486067	160	0	100
STAT3	chr17	40489452	40489604	153	0	100
STAT3	chr17	40489780	40489875	96	0	100
STAT3	chr17	40490748	40490830	83	0	100
STAT3	chr17	40491331	40491427	97	0	100
STAT3	chr17	40497576	40497675	100	0	100
STAT3	chr17	40498586	40498731	146	0	100
STAT3	chr17	40500406	40500534	129	0	100
SOCS3	chr17	76352857	76355176	1722	598	74.2241
JAK3	chr19	17937551	17937719	169	0	100
JAK3	chr19	17940916	17941027	112	0	100
JAK3	chr19	17941311	17941429	119	0	100
JAK3	chr19	17942036	17942209	166	8	95.4023
JAK3	chr19	17942482	17942607	126	0	100
JAK3	chr19	17943327	17943517	191	0	100
JAK3	chr19	17943598	17943738	129	12	91.4894
JAK3	chr19	17945379	17945530	152	0	100
JAK3	chr19	17945660	17945812	60	93	39.2157
JAK3	chr19	17945891	17946024	94	40	70.1493
JAK3	chr19	17946732	17946860	129	0	100
JAK3	chr19	17947937	17948022	86	0	100
JAK3	chr19	17948740	17948872	133	0	100
JAK3	chr19	17949071	17949199	129	0	100
JAK3	chr19	17950285	17950472	188	0	100
JAK3	chr19	17951038	17951150	113	0	100
JAK3	chr19	17952197	17952355	159	0	100
JAK3	chr19	17952448	17952571	124	0	100
JAK3	chr19	17953124	17953419	69	227	23.3108
JAK3	chr19	17953835	17953981	147	0	100
JAK3	chr19	17954188	17954300	113	0	100
JAK3	chr19	17954585	17954709	125	0	100
JAK3	chr19	17955042	17955226	182	3	98.3784
DDX3X	chrX	41193505	41193550	46	0	100
DDX3X	chrX	41196660	41196718	59	0	100
DDX3X	chrX	41198288	41198336	49	0	100
DDX3X	chrX	41200736	41200869	134	0	100
DDX3X	chrX	41201747	41201906	160	0	100
DDX3X	chrX	41201989	41202089	101	0	100
DDX3X	chrX	41202468	41202604	137	0	100
DDX3X	chrX	41202989	41203075	87	0	100
DDX3X	chrX	41203282	41203381	100	0	100
DDX3X	chrX	41203491	41203652	145	17	89.5062
DDX3X	chrX	41204432	41204577	99	47	67.8082
DDX3X	chrX	41204656	41204801	111	35	76.0274
DDX3X	chrX	41205481	41205663	179	4	97.8142
DDX3X	chrX	41205757	41205875	119	0	100
DDX3X	chrX	41206111	41206265	155	0	100
DDX3X	chrX	41206564	41206704	141	0	100
DDX3X	chrX	41206892	41206972	81	0	100

### Sheet: DNA panel 2
target	chr	start	end	bases_covered	bases_missed	coverage_perc		*coordinates are hg19
JAK1	chr1	65300244	65300340	97	0	100
JAK1	chr1	65301078	65301189	112	0	100
JAK1	chr1	65301780	65301898	119	0	100
JAK1	chr1	65303614	65303787	174	0	100
JAK1	chr1	65304147	65304272	126	0	100
JAK1	chr1	65305285	65305478	194	0	100
JAK1	chr1	65306927	65307022	96	0	100
JAK1	chr1	65307133	65307284	152	0	100
JAK1	chr1	65309746	65309898	153	0	100
JAK1	chr1	65310436	65310572	137	0	100
JAK1	chr1	65311195	65311323	129	0	100
JAK1	chr1	65312331	65312419	89	0	100
JAK1	chr1	65313214	65313358	145	0	100
JAK1	chr1	65316486	65316593	108	0	100
JAK1	chr1	65321191	65321381	189	2	98.9529
JAK1	chr1	65323338	65323462	125	0	100
JAK1	chr1	65325787	65325945	159	0	100
JAK1	chr1	65330469	65330655	187	0	100
JAK1	chr1	65332548	65332891	307	37	89.2442
JAK1	chr1	65334993	65335157	165	0	100
JAK1	chr1	65339052	65339206	155	0	100
JAK1	chr1	65344707	65344831	125	0	100
JAK1	chr1	65348959	65349158	198	2	99
JAK1	chr1	65351941	65351947	7	0	100
NRAS	chr1	115251155	115251275	121	0	100
NRAS	chr1	115252189	115252349	155	6	96.2733
NRAS	chr1	115256420	115256599	178	2	98.8889
NRAS	chr1	115258670	115258781	112	0	100
CD58	chr1	117057434	117057444	11	0	100
CD58	chr1	117061848	117061889	42	0	100
CD58	chr1	117064527	117064605	79	0	100
CD58	chr1	117078586	117078850	223	42	84.1509
CD58	chr1	117086932	117087226	245	50	83.0508
CD58	chr1	117113524	117113594	62	9	87.3239
BTG2	chr1	203274734	203274876	143	0	100
BTG2	chr1	203276231	203276566	300	36	89.2857
DNMT3A	chr2	25457147	25457289	143	0	100
DNMT3A	chr2	25458575	25458694	120	0	100
DNMT3A	chr2	25459804	25459874	71	0	100
DNMT3A	chr2	25461998	25462084	87	0	100
DNMT3A	chr2	25463170	25463319	150	0	100
DNMT3A	chr2	25463508	25463599	92	0	100
DNMT3A	chr2	25464430	25464576	140	7	95.2381
DNMT3A	chr2	25466766	25466851	86	0	100
DNMT3A	chr2	25467023	25467207	185	0	100
DNMT3A	chr2	25467408	25467521	114	0	100
DNMT3A	chr2	25468121	25468201	81	0	100
DNMT3A	chr2	25468888	25468933	46	0	100
DNMT3A	chr2	25469028	25469178	133	18	88.0795
DNMT3A	chr2	25469488	25469645	158	0	100
DNMT3A	chr2	25469919	25470027	109	0	100
DNMT3A	chr2	25470459	25470618	160	0	100
DNMT3A	chr2	25470905	25471121	210	7	96.7742
DNMT3A	chr2	25472525	25472593	69	0	100
DNMT3A	chr2	25474780	25474963	171	13	92.9348
DNMT3A	chr2	25475062	25475066	1	4	20
DNMT3A	chr2	25497809	25497956	148	0	100
DNMT3A	chr2	25498368	25498412	45	0	100
DNMT3A	chr2	25505256	25505580	285	40	87.6923
DNMT3A	chr2	25523007	25523112	106	0	100
DNMT3A	chr2	25536781	25536853	73	0	100
XPO1 E571	chr2	61719472	61719472	1	0	100
CXCR4 .p315-344	chr2	136872439	136872564	126	0	100
SF3B1 p.514-832	chr2	198266124	198266249	126	0	100
SF3B1 p.514-832	chr2	198266466	198266612	147	0	100
SF3B1 p.514-832	chr2	198266709	198266854	146	0	100
SF3B1 p.514-832	chr2	198267280	198267550	228	43	84.1328
SF3B1 p.514-832	chr2	198267673	198267759	87	0	100
SF3B1 p.514-832	chr2	198268309	198268488	180	0	100
CD28 D124	chr2	204591675	204591675	1	0	100
CD28 T195	chr2	204599555	204599555	1	0	100
CCR4 p.322-350	chr3	32995859	32995997	139	0	100
MYD88 L265	chr3	38182641	38182641	1	0	100
SETD2 p.1398-2144	chr3	47058583	47058744	162	0	100
SETD2 p.1398-2144	chr3	47059128	47059229	102	0	100
SETD2 p.1398-2144	chr3	47061250	47061330	81	0	100
SETD2 p.1398-2144	chr3	47098803	47098980	178	0	100
SET2D p.2469-2549	chr3	47103653	47103836	184	0	100
SET2D p.2469-2549	chr3	47108560	47108608	49	0	100
SET2D p.2469-2549	chr3	47125210	47125872	552	111	83.2579
SET2D p.2469-2549	chr3	47127685	47127804	120	0	100
SET2D p.2469-2549	chr3	47129603	47129737	134	1	99.2593
SET2D p.2469-2549	chr3	47139445	47139571	127	0	100
SET2D p.2469-2549	chr3	47142948	47143045	98	0	100
SET2D p.2469-2549	chr3	47144836	47144913	78	0	100
SET2D p.2469-2549	chr3	47147487	47147610	124	0	100
SET2D p.2469-2549	chr3	47155366	47155494	117	12	90.6977
SET2D p.2469-2549	chr3	47158113	47158244	130	2	98.4848
SET2D p.2469-2549	chr3	47161672	47161937	228	38	85.7143
RHOA G17	chr3	49412973	49412973	1	0	100
KLHL6 p.50-100	chr3	183245744	183245799	56	0	100
KLHL6 p.50-100	chr3	183273149	183273253	105	0	100
TET2	chr4	106155053	106158597	2927	618	82.567
TET2	chr4	106162495	106162586	92	0	100
TET2	chr4	106163990	106164084	95	0	100
TET2	chr4	106164726	106164935	207	3	98.5714
TET2	chr4	106180775	106180926	152	0	100
TET2	chr4	106182915	106183005	91	0	100
TET2	chr4	106190766	106190904	139	0	100
TET2	chr4	106193720	106194075	317	39	89.0449
TET2	chr4	106196204	106197676	1234	239	83.7746
TNIP3	chr4	122053785	122053817	33	0	100
TNIP3	chr4	122059778	122059839	62	0	100
TNIP3	chr4	122062970	122063069	100	0	100
TNIP3	chr4	122063880	122063931	52	0	100
TNIP3	chr4	122068203	122068329	127	0	100
TNIP3	chr4	122071257	122071374	118	0	100
TNIP3	chr4	122075705	122075834	130	0	100
TNIP3	chr4	122078248	122078398	151	0	100
TNIP3	chr4	122079841	122079907	67	0	100
TNIP3	chr4	122082290	122082371	82	0	100
TNIP3	chr4	122085214	122085301	88	0	100
TNIP3	chr4	122103830	122103951	122	0	100
TNIP3	chr4	122137569	122137655	87	0	100
TNIP3	chr4	122148539	122148542	4	0	100
FBXW7 p.413-708	chr4	153241696	153244033	1879	459	80.3678
FBXW7 p.413-708	chr4	153245336	153245546	201	10	95.2607
FBXW7 p.413-708	chr4	153247158	153247383	205	21	90.708
FBXW7 p.413-708	chr4	153249360	153249541	182	0	100
PIK3R1 p.414-704	chr5	67589537	67589662	123	3	97.619
PIK3R1 p.414-704	chr5	67590364	67590506	143	0	100
PIK3R1 p.414-704	chr5	67590976	67591152	177	0	100
PIK3R1 p.414-704	chr5	67591248	67591316	69	0	100
PIK3R1 p.414-704	chr5	67591999	67592169	171	0	100
PIK3R1 p.414-704	chr5	67593240	67593429	186	4	97.8947
PRDM1	chr6	106534428	106534470	43	0	100
PRDM1	chr6	106536075	106536324	212	38	84.8
PRDM1	chr6	106543489	106543609	121	0	100
PRDM1	chr6	106546960	106546969	10	0	100
PRDM1	chr6	106547174	106547427	215	39	84.6457
PRDM1	chr6	106552699	106553808	939	171	84.5946
PRDM1	chr6	106554245	106554374	130	0	100
PRDM1	chr6	106554785	106555361	496	81	85.9619
TNFAIP3	chr6	138192364	138192659	257	39	86.8243
TNFAIP3	chr6	138195981	138196172	184	8	95.8333
TNFAIP3	chr6	138196824	138196972	149	0	100
TNFAIP3	chr6	138197132	138197303	172	0	100
TNFAIP3	chr6	138198212	138198393	173	9	95.0549
TNFAIP3	chr6	138199568	138200488	784	137	85.1249
TNFAIP3	chr6	138201207	138201389	183	0	100
TNFAIP3	chr6	138202171	138202456	247	39	86.3636
CARD11	chr7	2946271	2946476	171	35	83.0097
CARD11	chr7	2949683	2949799	117	0	100
CARD11	chr7	2951805	2951930	126	0	100
CARD11	chr7	2952920	2953100	168	13	92.8177
CARD11	chr7	2954870	2955006	137	0	100
CARD11	chr7	2956923	2957019	97	0	100
CARD11	chr7	2958124	2958221	98	0	100
CARD11	chr7	2959005	2959246	213	29	88.0165
CARD11	chr7	2962267	2962394	128	0	100
CARD11	chr7	2962765	2962967	191	12	94.0887
CARD11	chr7	2963866	2963999	121	13	90.2985
CARD11	chr7	2966372	2966425	54	0	100
CARD11	chr7	2968231	2968332	102	0	100
CARD11	chr7	2969625	2969708	84	0	100
CARD11	chr7	2972168	2972220	53	0	100
CARD11	chr7	2974086	2974263	170	8	95.5056
CARD11	chr7	2976670	2976868	178	21	89.4472
CARD11	chr7	2977540	2977666	127	0	100
CARD11	chr7	2978312	2978465	148	6	96.1039
CARD11	chr7	2979382	2979562	171	10	94.4751
CARD11	chr7	2983845	2984171	289	38	88.3792
CARD11	chr7	2985452	2985590	139	0	100
CARD11	chr7	2987208	2987421	205	9	95.7944
CARD11	chr7	2998133	2998140	8	0	100
POT1	chr7	124464015	124464128	114	0	100
POT1	chr7	124465305	124465411	107	0	100
POT1	chr7	124467267	124467359	93	0	100
POT1	chr7	124469307	124469396	90	0	100
POT1	chr7	124475332	124475468	137	0	100
POT1	chr7	124481026	124481232	193	14	93.2367
POT1	chr7	124482860	124483017	155	3	98.1013
POT1	chr7	124486995	124487052	58	0	100
POT1	chr7	124491925	124492005	81	0	100
POT1	chr7	124493025	124493192	168	0	100
POT1	chr7	124499010	124499166	140	17	89.172
POT1	chr7	124503403	124503694	252	40	86.3014
POT1	chr7	124510964	124511095	132	0	100
POT1	chr7	124532319	124532434	116	0	100
POT1	chr7	124537218	124537227	10	0	100
BRAF V600	chr7	140453136	140453136	1	0	100
EZH2 p.618-751	chr7	148504475	148504798	281	43	86.7284
EZH2 p.618-751	chr7	148506163	148506247	85	0	100
EZH2 p.618-751	chr7	148506402	148506482	81	0	100
EZH2 p.618-751	chr7	148507425	148507506	82	0	100
EZH2 p.618-751	chr7	148508717	148508812	96	0	100
JAK2 V617	chr9	5073770	5073770	1	0	100
PAX5	chr9	36840525	36840633	109	0	100
PAX5	chr9	36846839	36846926	88	0	100
PAX5	chr9	36882000	36882102	103	0	100
PAX5	chr9	36923351	36923481	131	0	100
PAX5	chr9	36966545	36966721	177	0	100
PAX5	chr9	37002644	37002773	129	1	99.2308
PAX5	chr9	37006469	37006534	66	0	100
PAX5	chr9	37014993	37015191	190	9	95.4774
PAX5	chr9	37020632	37020798	167	0	100
PAX5	chr9	37033982	37034028	47	0	100
PAX5 enhancer	chr9	37369440	37369717	235	43	84.5324
PAX5 enhancer	chr9	37371563	37372093	454	77	85.4991
NOTCH1 p.1530-1795	chr9	139390132	139390172	41	0	100
NOTCH1 p.1530-1795	chr9	139396724	139396940	178	39	82.0276
NOTCH1 p.2163-2531	chr9	139397634	139397782	149	0	100
NOTCH1 p.2163-2531	chr9	139399125	139399556	332	100	76.8519
EGR2 E412	chr10	64573163	64573163	1	0	100
EGR2 E356	chr10	64573332	64573332	1	0	100
EGR2 D355N	chr10	64573335	64573335	1	0	100
FAS	chr10	90750633	90750663	31	0	100
FAS	chr10	90762785	90762951	167	0	100
FAS	chr10	90767456	90767594	139	0	100
FAS	chr10	90768645	90768754	110	0	100
FAS	chr10	90770295	90770357	63	0	100
FAS	chr10	90770509	90770572	64	0	100
FAS	chr10	90771755	90771838	84	0	100
FAS	chr10	90773099	90773124	26	0	100
FAS	chr10	90773875	90774207	290	43	87.0871
KRAS	chr12	25362728	25362845	118	0	100
KRAS	chr12	25368374	25368494	121	0	100
KRAS	chr12	25378547	25378707	159	2	98.7578
KRAS	chr12	25380167	25380346	179	1	99.4444
KRAS	chr12	25398207	25398318	112	0	100
KMT2D	chr12	49415562	49415655	94	0	100
KMT2D	chr12	49415825	49415934	110	0	100
KMT2D	chr12	49416062	49416136	75	0	100
KMT2D	chr12	49416372	49416658	250	37	87.108
KMT2D	chr12	49418360	49418491	132	0	100
KMT2D	chr12	49418592	49418729	138	0	100
KMT2D	chr12	49419964	49421105	962	180	84.2382
KMT2D	chr12	49421585	49421713	129	0	100
KMT2D	chr12	49421791	49421924	134	0	100
KMT2D	chr12	49422610	49422741	132	0	100
KMT2D	chr12	49422843	49423019	177	0	100
KMT2D	chr12	49423183	49423259	77	0	100
KMT2D	chr12	49424062	49424222	161	0	100
KMT2D	chr12	49424383	49424551	169	0	100
KMT2D	chr12	49424675	49424816	142	0	100
KMT2D	chr12	49424957	49427747	2274	517	81.4762
KMT2D	chr12	49427849	49428082	210	24	89.7436
KMT2D	chr12	49428192	49428259	68	0	100
KMT2D	chr12	49428364	49428449	86	0	100
KMT2D	chr12	49428594	49428718	125	0	100
KMT2D	chr12	49430907	49432772	1555	311	83.3333
KMT2D	chr12	49433004	49433141	138	0	100
KMT2D	chr12	49433217	49433400	184	0	100
KMT2D	chr12	49433506	49435318	1479	334	81.5775
KMT2D	chr12	49435437	49435488	52	0	100
KMT2D	chr12	49435699	49435773	75	0	100
KMT2D	chr12	49435871	49436113	212	31	87.2428
KMT2D	chr12	49436343	49436428	86	0	100
KMT2D	chr12	49436523	49436661	139	0	100
KMT2D	chr12	49436858	49436969	112	0	100
KMT2D	chr12	49437145	49437211	67	0	100
KMT2D	chr12	49437417	49437565	149	0	100
KMT2D	chr12	49437650	49437781	132	0	100
KMT2D	chr12	49437982	49438087	106	0	100
KMT2D	chr12	49438185	49438305	121	0	100
KMT2D	chr12	49438526	49438748	209	14	93.722
KMT2D	chr12	49439702	49439750	49	0	100
KMT2D	chr12	49439847	49439957	111	0	100
KMT2D	chr12	49440042	49440207	166	0	100
KMT2D	chr12	49440391	49440573	183	0	100
KMT2D	chr12	49441747	49441852	106	0	100
KMT2D	chr12	49442441	49442552	112	0	100
KMT2D	chr12	49442887	49443001	115	0	100
KMT2D	chr12	49443464	49444573	929	181	83.6937
KMT2D	chr12	49444668	49446207	1295	245	84.0909
KMT2D	chr12	49446346	49446492	147	0	100
KMT2D	chr12	49446697	49446855	159	0	100
KMT2D	chr12	49446989	49447104	116	0	100
KMT2D	chr12	49447258	49447424	167	0	100
KMT2D	chr12	49447760	49447923	164	0	100
KMT2D	chr12	49448089	49448199	111	0	100
KMT2D	chr12	49448310	49448534	210	15	93.3333
KMT2D	chr12	49448682	49448809	128	0	100
KMT2D	chr12	49449058	49449107	50	0	100
SH2B3	chr12	111855949	111856681	97	636	13.2333
SH2B3	chr12	111872705	111872831	127	0	100
SH2B3	chr12	111884556	111884658	103	0	100
SH2B3	chr12	111884745	111884837	93	0	100
SH2B3	chr12	111884928	111885023	96	0	100
SH2B3	chr12	111885133	111885348	206	10	95.3704
SH2B3	chr12	111885459	111885631	173	0	100
SH2B3	chr12	111885786	111886106	276	45	85.9813
MAP2K1 K53-57	chr15	66727365	66727575	207	4	98.1043
MAP2K1 K53-57	chr15	66729084	66729230	147	0	100
IDH2 R172K	chr15	90631838	90631838	1	0	100
CREBBP 1328-1576	chr16	3786037	3786204	168	0	100
CREBBP 1328-1576	chr16	3786651	3786816	166	0	100
CREBBP 1328-1576	chr16	3788560	3788673	114	0	100
CREBBP 1328-1576	chr16	3789579	3789725	147	0	100
CREBBP 1328-1576	chr16	3790400	3790550	151	0	100
SOCS1	chr16	11348273	11349335	772	291	72.6246
CCR7 p.349-363	chr17	38710994	38711092	99	0	100
STAT5B p.592-800	chr17	40353756	40353882	127	0	100
STAT5B p.592-800	chr17	40354358	40354465	108	0	100
STAT5B p.592-800	chr17	40354775	40354826	52	0	100
STAT5B p.592-800	chr17	40359576	40359746	171	0	100
STAT5B p.592-800	chr17	40362189	40362319	131	0	100
STAT5B p.592-800	chr17	40362421	40362515	95	0	100
STAT5A p.592-686, p.702-794	chr17	40459611	40459741	131	0	100
STAT5A p.592-686, p.702-794	chr17	40460196	40460351	156	0	100
STAT5A p.592-686, p.702-794	chr17	40461065	40461116	52	0	100
STAT5A p.592-686, p.702-794	chr17	40461395	40461502	108	0	100
STAT5A p.592-686, p.702-794	chr17	40462525	40462686	162	0	100
STAT3	chr17	40467762	40467818	57	0	100
STAT3	chr17	40468806	40468919	114	0	100
STAT3	chr17	40469199	40469242	44	0	100
STAT3	chr17	40474299	40474512	205	9	95.7944
STAT3	chr17	40475021	40475161	141	0	100
STAT3	chr17	40475277	40475372	96	0	100
STAT3	chr17	40475590	40475643	54	0	100
STAT3	chr17	40476728	40476864	137	0	100
STAT3	chr17	40476980	40477079	100	0	100
STAT3	chr17	40478133	40478217	85	0	100
STAT3	chr17	40481427	40481475	49	0	100
STAT3	chr17	40481571	40481665	95	0	100
STAT3	chr17	40481764	40481794	31	0	100
STAT3	chr17	40483489	40483549	61	0	100
STAT3	chr17	40485690	40485783	94	0	100
STAT3	chr17	40485908	40486067	160	0	100
STAT3	chr17	40489452	40489604	153	0	100
STAT3	chr17	40489780	40489875	96	0	100
STAT3	chr17	40490748	40490830	83	0	100
STAT3	chr17	40491331	40491427	97	0	100
STAT3	chr17	40497576	40497675	100	0	100
STAT3	chr17	40498586	40498731	146	0	100
STAT3	chr17	40500406	40500534	129	0	100
PRMD1 p.421-605	chr17	58740356	58743641	2424	862	73.7675
CD79B p.186-220	chr17	62006100	62006684	503	82	85.9829
CD79B p.186-220	chr17	62006794	62006835	42	0	100
SOCS3	chr17	76352857	76355176	1918	402	82.6724
BCL2	chr18	60795857	60795992	136	0	100
BCL2	chr18	60985186	60985899	461	253	64.5658
CD70	chr19	6583310	6583489	180	0	100
CD70	chr19	6586030	6586416	332	55	85.7881
CD70	chr19	6590113	6590147	35	0	100
CD70	chr19	6590851	6591013	160	3	98.1595
VAV1 E157K, Y174C	chr19	6828826	6828911	86	0	100
VAV1 p.394-596	chr19	6829797	6829929	133	0	100
VAV1 p.394-596	chr19	6832102	6832211	110	0	100
VAV1 p.394-596	chr19	6833195	6833296	102	0	100
VAV1 p.778-846	chr19	6833539	6833636	98	0	100
VAV1 p.778-846	chr19	6853958	6854109	152	0	100
VAV1 p.778-846	chr19	6857065	6857372	266	42	86.3636
JAK3	chr19	17937551	17937719	169	0	100
JAK3	chr19	17940916	17941027	112	0	100
JAK3	chr19	17941311	17941429	119	0	100
JAK3	chr19	17942036	17942209	166	8	95.4023
JAK3	chr19	17942482	17942607	126	0	100
JAK3	chr19	17943327	17943517	183	8	95.8115
JAK3	chr19	17943598	17943738	141	0	100
JAK3	chr19	17945379	17945530	152	0	100
JAK3	chr19	17945660	17945812	153	0	100
JAK3	chr19	17945891	17946024	134	0	100
JAK3	chr19	17946732	17946860	129	0	100
JAK3	chr19	17947937	17948022	86	0	100
JAK3	chr19	17948740	17948872	133	0	100
JAK3	chr19	17949071	17949199	129	0	100
JAK3	chr19	17950285	17950472	188	0	100
JAK3	chr19	17951038	17951150	113	0	100
JAK3	chr19	17952197	17952355	159	0	100
JAK3	chr19	17952448	17952571	124	0	100
JAK3	chr19	17953124	17953419	146	150	49.3243
JAK3	chr19	17953835	17953981	147	0	100
JAK3	chr19	17954188	17954300	113	0	100
JAK3	chr19	17954585	17954709	125	0	100
JAK3	chr19	17955042	17955226	182	3	98.3784
ASXL1 p.574-992	chr20	31022235	31023490	1041	215	82.8822
PLCG1 R48W	chr20	39766423	39766423	1	0	100
PLCG1 S345F	chr20	39792584	39792584	1	0	100
PLCG1 E1163K	chr20	39802384	39802384	1	0	100
BCOR	chrX	39911361	39911653	252	41	86.0068
BCOR	chrX	39913138	39913295	158	0	100
BCOR	chrX	39913508	39913586	79	0	100
BCOR	chrX	39914620	39914766	147	0	100
BCOR	chrX	39916407	39916574	168	0	100
BCOR	chrX	39921391	39921646	218	38	85.1562
BCOR	chrX	39921998	39922324	290	37	88.685
BCOR	chrX	39922860	39923205	307	39	88.7283
BCOR	chrX	39923588	39923852	227	38	85.6604
BCOR	chrX	39930225	39930412	186	2	98.9362
BCOR	chrX	39930889	39930943	55	0	100
BCOR	chrX	39931601	39934433	2372	461	83.7275
BCOR	chrX	39935706	39935785	80	0	100
BCOR	chrX	39937096	39937182	87	0	100
DDX3X	chrX	41193505	41193550	46	0	100
DDX3X	chrX	41196660	41196718	59	0	100
DDX3X	chrX	41198288	41198336	49	0	100
DDX3X	chrX	41200736	41200869	134	0	100
DDX3X	chrX	41201747	41201906	160	0	100
DDX3X	chrX	41201989	41202089	101	0	100
DDX3X	chrX	41202468	41202604	137	0	100
DDX3X	chrX	41202989	41203075	87	0	100
DDX3X	chrX	41203282	41203381	100	0	100
DDX3X	chrX	41203491	41203652	145	17	89.5062
DDX3X	chrX	41204432	41204577	145	1	99.3151
DDX3X	chrX	41204656	41204801	134	12	91.7808
DDX3X	chrX	41205481	41205663	179	4	97.8142
DDX3X	chrX	41205757	41205875	119	0	100
DDX3X	chrX	41206111	41206265	155	0	100
DDX3X	chrX	41206564	41206704	141	0	100
DDX3X	chrX	41206892	41206972	81	0	100
UBA1 p.M41	chrX	47058450	47058450	1	0	100
BTK p.C481	chrX	100611164	100611164	1	0	100

### Sheet: Sample scDNA-Seq details
Sample	Disease type	Processing method	DNA panel	Antibody panel	# digested cells	Viability	# sorted cells	# cells for input	# cells recovered	Total read pairs DNA (M)	% DNA read pairs assigned to cells	Panel uniformity	Mean reads/cell/amplicon	Total read pairs Protein (M)	Mean reads/cell/antibody
C-1	Control	Whole tissue	Panel 1	Total-Seq_D_custom_panel_2022-October.csv	470000	0.75	No sorting	205975	2135	176.92	0.233	0.9033	71	271.51	251
C-2	Control	Whole tissue	Panel 1	Total-Seq_D_custom_panel_2022-October.csv	364200	0.78	No sorting	114275	4593	529.46	55.09	88.48	236	762	287
C-3	Control	Whole Tissue	Panel 1	Total-Seq_D_custom_panel_2022-October.csv	590000	0.83	No sorting	173250	4043	242.05	42.82	89.22	95	481.68	87
C-4	Control	Whole tissue	Panel 1	Total-Seq_D_custom_panel_2022-October.csv	~1000000	0.79	No sorting	200000	1778	220.75	48.73	88.48	224	372.88	660
C-5	Control	Whole tissue	Panel 1	Total-Seq_D_custom_panel_2022-October.csv	340000	0.8	No sorting	86275	2685	273.53	41.66	92.19	157	544.96	285
C-6	Control	Whole tissue	Panel 2	Total-Seq_D_custom_panel_2023-September.csv	880000	N/A	No sorting	200000	2202	358.3	27	81.15	78	474.1	516
C-7	Control	Whole tissue	Panel 2	Total-Seq_D_custom_panel_2022-October.csv	416000	N/A	No sorting	144550	5657	287.06	43.8	76.66	39	682.66	168
ACD-1	Active	Whole tissue	Panel 1	Total-Seq_D_custom_panel_2022-October.csv	360000	N/A	No sorting	90000	2278	189	52.09	86.25	160	306.35	201
ACD-2	Active	Whole tissue	Panel 1	Total-Seq_D_custom_panel_2022-May.csv	500000	N/A	No sorting	135000	3388	238	52.89	89.59	137	290.93	189
ACD-3	Active	Whole tissue	Panel 1	Total-Seq_D_custom_panel_2022-October.csv	490000	N/A	No sorting	146000	1919	228.18	47.7	90.33	210	360.21	450
ACD-4	Active	Whole tissue	Panel 1	Total-Seq_D_custom_panel_2022-October.csv	432000	N/A	No sorting	145000	4057	150	46.77	88.48	64	290.61	88
RCD1-1a	RCD1	Flow sorted	Panel 1	Heme Oncology	N/A	N/A	Flow sorted 500,000 CD45+ cells	174000	4858	187	74.63	90.33	106	313.29	852
RCD1-1c	RCD1	Whole tissue	Panel 1	Total-Seq_D_custom_panel_2022-October.csv	1200000	N/A	No sorting	200000	5680	228.83	58.17	88.85	87	548.44	87
RCD1-2	RCD1	Whole tissue	Panel 1	Total-Seq_D_custom_panel_2022-May.csv	N/A	N/A	No sorting	175000	2553	207	43.29	87.36	130	258.02	274
RCD1-3	RCD1	Whole tissue	Panel 2	Total-Seq_D_custom_panel_2022-October.csv	348000	N/A	No sorting	140455	2688	396.4	41.2	77.02	109	613.3	264
RCD1-4	RCD1	Whole tissue	Panel 2	Total-Seq_D_custom_panel_2022-October.csv	237500	N/A	No sorting	109200	2672	275.35	0.4658	78.28	86	453.75	156
RCD1-5	RCD1	Whole tissue	Panel 2	Total-Seq_D_custom_panel_2023-September.csv	250000	N/A	No sorting	119525	1763	507.4	0.4089	0.8223	200	498.1	301
RCD1-6	RCD1	Whole tissue	Panel 1	Total-Seq_D_custom_panel_2022-May.csv	500000	N/A	No sorting	140000	2067	130.96	51.88	88.48	122	78.45	50
RCD1-7	RCD1	Whole tissue	Panel 2	Total-Seq_D_custom_panel_2022-October.csv	497750	N/A	No sorting	200000	2769	428.2	0.3896	0.8043	107	699.2	107
RCD1-8	RCD1	Whole tissue	Panel 2	Total-Seq_D_custom_panel_2023-September.csv	210000	N/A	No sorting	90650	3394	413.1	0.4084	0.7953	93	515.9	200
RCD1-9	RCD1	Whole tissue	Panel 2	Total-Seq_D_custom_panel_2023-September.csv	353000	N/A	No sorting	200000	4714	382.6	45.72	78.46	66	418.62	82
RCD1-10	RCD1	Flow sorted	Panel 1	Total-Seq_D_custom_panel_2022-October.csv	500000	N/A	No sorting	52850	1872	170.72	0.4278	0.8885	145	295.74	319
RCD2-1	RCD2	Whole tissue	Panel 1	Total-Seq_D_custom_panel_20220-September.csv	300000	N/A	No sorting	60000	1159	156.55	59.25	85.13	297	325.26	699
RCD2-2	RCD2	Whole tissue	Panel 1	Total-Seq_D_custom_panel_2022-October.csv	395000	0.65	No sorting	151000	1203	139.04	59.98	83.64	257	330.13	334

### Sheet: Cell type classifications
Protein markers used for cell type classification (unsupervised)
CD45
CD3
CD4
CD8
CD19
CD56
CD57
CD11b
CD11c
CD14
CD16
EPCAM (CD326)
CD7
CD103
Cell type classification
CD8+ T cells: CD45+ CD19- CD3+ CD4- CD8+ CD326-
CD4+ T cells: CD45+ CD19- CD3+ CD4+ CD8- CD326-
CD4- CD8- T cells: CD45+ CD19- CD3+ CD4- CD8- CD326-
CD4+ CD8+ T cells: CD45+ CD19- CD3+ CD4+ CD8+ CD326-
sCD3- CD103+ cells: CD45+ CD19- CD3- CD4- CD8- CD326- CD7+ CD103+ (or CD7+)
sCD3- CD103- cells: CD45+ CD19- CD3- CD4- CD8- CD326- CD7- CD103- (or CD7-)
B cells: CD45+ CD19+ CD3- CD4- CD8- CD326-
Epithelial cells: CD45- CD19- CD3- CD4- CD8- CD326+
NK: CD45int/low CD3- CD326- CD19- CD8- CD56+ (and/or CD57+)
DC/Macrophages: CD4int, CD45int/CD3 low, CD326-, CD19-, CD8-, with either CD13+ and/or CD16+, and CD11b+ CD11c+
Dead: CD3+CD45-
Dead: CD19+CD45-
Dead: CD45+CD8+CD3-
Dead: CD45+CD4+CD3-
Doublet: CD8+CD19+
Doublet: CD4+CD19+
Doublet: CD3+CD19+
Doublet: CD326+CD19+
Doublet: CD326+CD8+
Doublet: CD326+CD45+
Doublet: CD326+CD4+
Doublet: CD326+CD3+
Unknown: Any other combination (e.g. all negative)

### Sheet: Cell type numbers pre-filtering
Sample	Disease type	Total	CD45 total	B cell	sCD3+ CD4+	sCD3+ CD8+	Epithelial	sCD3- CD7+	sCD3- CD7-	CD3+ CD4- CD8-	CD3+ CD4+ CD8+	DC/macrophage	NK	Dead	Doublet	Unknown
ACD-1	Active	2278	1114	393	422	299	424	0	0	0	0	0	0	0	0	740
ACD-2	Active	3388	1751	254	516	728	1190	0	0	253	0	0	0	0	277	170
ACD-3	Active	1919	1518	227	246	259	401	0	272	288	0	90	136	0	0	0
ACD-4	Active	4057	2222	968	615	257	1273	0	0	0	0	120	262	0	0	562
C-1	Control	2135	1455	283	559	296	493	0	62	0	0	231	24	0	0	187
C-2	Control	4593	2799	131	609	611	1502	0	730	0	0	628	90	292	0	0
C-3	Control	4043	2172	162	644	729	1140	0	0	0	0	585	52	310	0	421
C-4	Control	1778	944	593	40	47	160	0	171	93	0	0	0	16	0	658
C-5	Control	2685	1109	228	250	341	1153	0	0	214	0	76	0	302	0	121
C-6	Control	2202	986	203	91	189	957	0	0	0	0	171	332	0	0	259
C-7	Control	5657	3500	414	1460	423	1424	0	0	0	0	862	341	0	131	602
RCD1-1a	RCD1	4858	4645	434	765	852	0	0	0	2561	33	0	0	0	134	79
RCD1-2	RCD1	2553	1937	456	641	542	333	138	0	0	0	15	145	195	88	0
RCD1-3	RCD1	2668	1782	158	0	316	504	166	0	0	180	962	0	189	193	0
RCD1-4	RCD1	2672	1881	167	422	378	237	0	0	0	0	694	220	312	0	242
RCD1-5	RCD1	1763	780	227	308	94	622	0	0	0	94	0	57	53	0	308
RCD1-6	RCD1	2067	1132	328	161	494	528	0	0	0	0	113	36	321	86	0
RCD1-7	RCD1	2796	2233	246	604	391	419	0	0	0	0	992	0	144	0	0
RCD1-8	RCD1	3394	1326	0	219	263	550	0	0	206	0	394	244	407	452	659
RCD1-9	RCD1	4714	1830	221	201	645	1603	0	0	0	187	227	349	233	0	1048
RCD1-10	RCD1	1872	970	313	233	159	809	0	265	0	0	0	0	51	42	0
RCD2-1	RCD2	1159	935	317	114	38	224	337	0	0	54	75	0	0	0	0
RCD2-2	RCD2	1203	779	125	245	68	138	247	0	0	0	74	20	47	0	239
Total		66454	39800	6848	9365	8419	16084	888	1500	3615	548	6309	2308	2872	1403	6295
Sample	Disease type	Total	CD45 total	B cell	CD4+	CD8+	Epithelial	sCD3- CD103+	sCD3- CD103-	sCD3+ CD4- CD8-	sCD3+ CD4+ CD8+	DC/macrophage	NK
RCD1-1c	RCD1	5798	5507	706	478	797	291	0	547	1461	797	721	0

### Sheet: Cell type numbers post-filter
Sample	Disease type	Total	CD45 total	B cells	CD4+	CD8+	Epithelial	sCD3- CD103+	sCD3- CD103-	sCD3+ CD4- CD8-	sCD3+ CD4+ CD8+	DC/macrophage	NK
C-1	Control	1711	1300	237	507	269	411	0	57	0	0	207	23
C-2	Control	3762	2355	102	463	462	1407	0	630	0	0	610	88
C-3	Control	2949	1862	140	561	613	1087	0	0	0	0	497	51
C-4	Control	498	338	0	35	43	160	0	171	89	0	0	0
C-5	Control	2026	944	199	294	388	1082	0	0	0	0	63	0
C-6	Control	1813	874	181	75	126	939	0	0	0	0	160	332
C-7	Control	4050	2700	356	981	308	1350	0	0	0	0	742	313
ACD-1	Active	1325	950	343	362	245	375	0	0	0	0	0	0
ACD-2	Active	2664	1537	214	452	661	1127	0	0	210	0	0	0
ACD-3	Active	1506	1126	213	332	209	380	0	36	136	0	75	125
ACD-4	Active	2907	1722	774	394	230	1185	0	0	0	0	87	237
RCD1-1a	RCD1	4547	4547	420	752	832	0	0	0	2511	32	0	0
RCD1-2	RCD1	1820	1541	299	538	470	279	117	0	0	0	6	111
RCD1-3	RCD1	1970	1486	144	0	227	484	147	0	0	103	865	0
RCD1-4	RCD1	1780	1573	155	333	275	207	0	0	0	0	626	184
RCD1-5	RCD1	1190	621	174	194	88	569	0	0	118	0	0	47
RCD1-6	RCD1	1125	707	209	104	318	418	0	0	0	0	56	20
RCD1-7	RCD1	2237	1861	210	429	310	376	0	0	0	0	912	0
RCD1-8	RCD1	1575	1057	0	172	225	518	0	0	199	0	251	210
RCD1-9	RCD1	2967	1420	194	153	400	1547	0	0	0	136	222	315
RCD1-10	RCD1	1683	895	302	207	136	788	0	69	0	0	83	98
RCD2-1	RCD2	1028	816	282	104	17	212	309	0	0	47	57	0
RCD2-2	RCD2	813	682	104	203	60	131	225	0	0	0	70	20
Total		47946	32914	5252	7645	6912	15032	798	963	3263	318	5589	2174
mean
Disease type	Total	CD45 total	B cell	CD3+ CD4+	CD3+ CD8+	Epithelial	CD3- CD7+	CD3- CD7-	CD3+ CD4- CD8-	CD3+ CD4+ CD8+	DC/macrophage	NK
Control	2401.29	1481.86	173.571	416.571	315.571	919.429	0	122.571	12.7143	0	325.571	115.286
Active	2100.5	1333.75	386	385	336.25	766.75	0	9	86.5	0	40.5	90.5
RCD1	2089.4	1570.8	210.7	288.2	328.1	518.6	26.4	6.9	282.8	27.1	302.1	98.5
RCD2	920.5	749	193	153.5	38.5	171.5	267	0	0	23.5	63.5	10
Sample	Disease type	Total	CD45 total	B cell	CD4+	CD8+	Epithelial	sCD3- CD103+	sCD3- CD103-	sCD3+ CD4- CD8-	sCD3+ CD4+ CD8+	DC/macrophage	NK
RCD1-1c	RCD1	5798	5507	706	478	797	291	0	547	1461	0	721	319
