## Supplementary material for "Expanded T cell clones with lymphoma driver somatic mutations in refractory celiac disease": Data S6.xlsx

### Sheet: Total-Seq D panel - scDNA-Seq
Total-Seq_D_custom_panel.csv	Total-Seq_D_custom_panel_2022-May.csv	Total-Seq_D_custom_panel_2022-September.csv	Total-Seq_D_custom_panel_2022-October.csv	Total-Seq_D_custom_panel_2023-September.csv	Heme oncology
TotalSeq™-D 0005 anti-human CD80	TotalSeq™-D 0005 anti-human CD80	TotalSeq™-D 0005 anti-human CD80	TotalSeq™-D 0005 anti-human CD80	TotalSeq™-D 0005 anti-human CD80	0028 anti-human CD30
TotalSeq™-D 0006 anti-human CD86	TotalSeq™-D 0006 anti-human CD86	TotalSeq™-D 0006 anti-human CD86	TotalSeq™-D 0006 anti-human CD86	TotalSeq™-D 0006 anti-human CD86	0034 anti-human CD3
TotalSeq™-D 0010 anti-human CD276 (B7-H3)	TotalSeq™-D 0010 anti-human CD276 (B7-H3)	TotalSeq™-D 0010 anti-human CD276 (B7-H3)	TotalSeq™-D 0010 anti-human CD276 (B7-H3)	TotalSeq™-D 0010 anti-human CD276 (B7-H3)	0046 anti-human CD8
TotalSeq™-D 0028 anti-human CD30	TotalSeq™-D 0028 anti-human CD30	TotalSeq™-D 0028 anti-human CD30	TotalSeq™-D 0028 anti-human CD30	TotalSeq™-D 0028 anti-human CD30	0047 anti-human CD56 (NCAM)
TotalSeq™-D 0032 anti-human CD154	TotalSeq™-D 0032 anti-human CD154	TotalSeq™-D 0032 anti-human CD154	TotalSeq™-D 0032 anti-human CD154	TotalSeq™-D 0032 anti-human CD154	0048 anti-human CD45
TotalSeq™-D 0034 anti-human CD3	TotalSeq™-D 0034 anti-human CD3	TotalSeq™-D 0034 anti-human CD3	TotalSeq™-D 0034 anti-human CD3	TotalSeq™-D 0034 anti-human CD3	0050 anti-human CD19
TotalSeq™-D 0046 anti-human CD8	TotalSeq™-D 0046 anti-human CD8	TotalSeq™-D 0046 anti-human CD8	TotalSeq™-D 0046 anti-human CD8	TotalSeq™-D 0046 anti-human CD8	0052 anti-human CD33
TotalSeq™-D 0047 anti-human CD56 (NCAM)	TotalSeq™-D 0047 anti-human CD56 (NCAM)	TotalSeq™-D 0047 anti-human CD56 (NCAM)	TotalSeq™-D 0047 anti-human CD56 (NCAM)	TotalSeq™-D 0047 anti-human CD56 (NCAM)	0053 anti-human CD11c
TotalSeq™-D 0048 anti-human CD45	TotalSeq™-D 0048 anti-human CD45	TotalSeq™-D 0048 anti-human CD45	TotalSeq™-D 0048 anti-human CD45	TotalSeq™-D 0048 anti-human CD45	0054 anti-human CD34
TotalSeq™-D 0050 anti-human CD19	TotalSeq™-D 0050 anti-human CD19	TotalSeq™-D 0050 anti-human CD19	TotalSeq™-D 0050 anti-human CD19	TotalSeq™-D 0050 anti-human CD19	0055 anti-human CD138 (Syndecan-1)
TotalSeq™-D 0053 anti-human CD11c	TotalSeq™-D 0053 anti-human CD11c	TotalSeq™-D 0053 anti-human CD11c	TotalSeq™-D 0053 anti-human CD11c	TotalSeq™-D 0053 anti-human CD11c	0060 anti-human CD90 (Thy1)
TotalSeq™-D 0060 anti-human CD90 (Thy1)	TotalSeq™-D 0060 anti-human CD90 (Thy1)	TotalSeq™-D 0060 anti-human CD90 (Thy1)	TotalSeq™-D 0060 anti-human CD90 (Thy1)	TotalSeq™-D 0060 anti-human CD90 (Thy1)	0061 anti-human CD117 (c-kit)
TotalSeq™-D 0063 anti-human CD45RA	TotalSeq™-D 0063 anti-human CD45RA	TotalSeq™-D 0063 anti-human CD45RA	TotalSeq™-D 0063 anti-human CD45RA	TotalSeq™-D 0063 anti-human CD45RA	0062 anti-human CD10
TotalSeq™-D 0066 anti-human CD7	TotalSeq™-D 0066 anti-human CD7	TotalSeq™-D 0066 anti-human CD7	TotalSeq™-D 0066 anti-human CD7	TotalSeq™-D 0066 anti-human CD7	0063 anti-human CD45RA
TotalSeq™-D 0071 anti-human CD194 (CCR4)	TotalSeq™-D 0071 anti-human CD194 (CCR4)	TotalSeq™-D 0071 anti-human CD194 (CCR4)	TotalSeq™-D 0071 anti-human CD194 (CCR4)	TotalSeq™-D 0071 anti-human CD194 (CCR4)	0064 anti-human CD123
TotalSeq™-D 0072 anti-human CD4	TotalSeq™-D 0072 anti-human CD4	TotalSeq™-D 0072 anti-human CD4	TotalSeq™-D 0072 anti-human CD4	TotalSeq™-D 0072 anti-human CD4	0066 anti-human CD7
TotalSeq™-D 0081 anti-human CD14	TotalSeq™-D 0081 anti-human CD14	TotalSeq™-D 0081 anti-human CD14	TotalSeq™-D 0081 anti-human CD14	TotalSeq™-D 0081 anti-human CD14	0072 anti-human CD4
TotalSeq™-D 0083 anti-human CD16	TotalSeq™-D 0083 anti-human CD16	TotalSeq™-D 0083 anti-human CD16	TotalSeq™-D 0083 anti-human CD16	TotalSeq™-D 0083 anti-human CD16	0073 anti-mouse/human CD44
TotalSeq™-D 0085 anti-human CD25	TotalSeq™-D 0085 anti-human CD25	TotalSeq™-D 0085 anti-human CD25	TotalSeq™-D 0085 anti-human CD25	TotalSeq™-D 0085 anti-human CD25	0081 anti-human CD14
TotalSeq™-D 0087 anti-human CD45RO	TotalSeq™-D 0087 anti-human CD45RO	TotalSeq™-D 0087 anti-human CD45RO	TotalSeq™-D 0087 anti-human CD45RO	TotalSeq™-D 0087 anti-human CD45RO	0083 anti-human CD16
TotalSeq™-D 0091 Mouse IgG2a, κ isotype Ctrl	TotalSeq™-D 0091 Mouse IgG2a, κ isotype Ctrl	TotalSeq™-D 0091 Mouse IgG2a, κ isotype Ctrl	TotalSeq™-D 0091 Mouse IgG2a, κ isotype Ctrl	TotalSeq™-D 0091 Mouse IgG2a, κ isotype Ctrl	0085 anti-human CD25
TotalSeq™-D 0125 anti-human CD44	TotalSeq™-D 0125 anti-human CD44	TotalSeq™-D 0125 anti-human CD44	TotalSeq™-D 0125 anti-human CD44	TotalSeq™-D 0125 anti-human CD44	0087 anti-human CD45RO
TotalSeq™-D 0138 anti-human CD5	TotalSeq™-D 0138 anti-human CD5	TotalSeq™-D 0138 anti-human CD5	TotalSeq™-D 0138 anti-human CD5	TotalSeq™-D 0138 anti-human CD5	0090 Mouse IgG1
TotalSeq™-D 0139 anti-human TCR γ/δ	TotalSeq™-D 0139 anti-human TCR γ/δ	TotalSeq™-D 0139 anti-human TCR γ/δ	TotalSeq™-D 0139 anti-human TCR γ/δ	TotalSeq™-D 0139 anti-human TCR γ/δ	0091 Mouse IgG2a
TotalSeq™-D 0140 anti-human CD183 (CXCR3)	TotalSeq™-D 0140 anti-human CD183 (CXCR3)	TotalSeq™-D 0140 anti-human CD183 (CXCR3)	TotalSeq™-D 0140 anti-human CD183 (CXCR3)	TotalSeq™-D 0140 anti-human CD183 (CXCR3)	0092 Mouse IgG2b
TotalSeq™-D 0141 anti-human CD195 (CCR5)	TotalSeq™-D 0141 anti-human CD195 (CCR5)	TotalSeq™-D 0141 anti-human CD195 (CCR5)	TotalSeq™-D 0141 anti-human CD195 (CCR5)	TotalSeq™-D 0141 anti-human CD195 (CCR5)	0138 anti-human CD5
TotalSeq™-D 0143 anti-human CD196 (CCR6)	TotalSeq™-D 0143 anti-human CD196 (CCR6)	TotalSeq™-D 0143 anti-human CD196 (CCR6)	TotalSeq™-D 0143 anti-human CD196 (CCR6)	TotalSeq™-D 0143 anti-human CD196 (CCR6)	0146 anti-human CD69
TotalSeq™-D 0144 anti-human CD185 (CXCR5)	TotalSeq™-D 0144 anti-human CD185 (CXCR5)	TotalSeq™-D 0144 anti-human CD185 (CXCR5)	TotalSeq™-D 0144 anti-human CD185 (CXCR5)	TotalSeq™-D 0144 anti-human CD185 (CXCR5)	0147 anti-human CD62L
TotalSeq™-D 0146 anti-human CD69	TotalSeq™-D 0146 anti-human CD69	TotalSeq™-D 0146 anti-human CD69	TotalSeq™-D 0146 anti-human CD69	TotalSeq™-D 0146 anti-human CD69	0159 anti-human HLA-DR
TotalSeq™-D 0147 anti-human CD62L	TotalSeq™-D 0147 anti-human CD62L	TotalSeq™-D 0147 anti-human CD62L	TotalSeq™-D 0147 anti-human CD62L	TotalSeq™-D 0147 anti-human CD62L	0160 anti-human CD1c
TotalSeq™-D 0148 anti-human CD197 (CCR7)	TotalSeq™-D 0148 anti-human CD197 (CCR7)	TotalSeq™-D 0148 anti-human CD197 (CCR7)	TotalSeq™-D 0148 anti-human CD197 (CCR7)	TotalSeq™-D 0148 anti-human CD197 (CCR7)	0161 anti-human CD11b
TotalSeq™-D 0149 anti-human CD161	TotalSeq™-D 0149 anti-human CD161	TotalSeq™-D 0149 anti-human CD161	TotalSeq™-D 0149 anti-human CD161	TotalSeq™-D 0149 anti-human CD161	0162 anti-human CD64
TotalSeq™-D 0151 anti-human CD152 (CTLA-4)	TotalSeq™-D 0151 anti-human CD152 (CTLA-4)	TotalSeq™-D 0151 anti-human CD152 (CTLA-4)	TotalSeq™-D 0151 anti-human CD152 (CTLA-4)	TotalSeq™-D 0151 anti-human CD152 (CTLA-4)	0163 anti-human CD141 (Thrombomodulin)
TotalSeq™-D 0152 anti-human CD223 (LAG-3)	TotalSeq™-D 0152 anti-human CD223 (LAG-3)	TotalSeq™-D 0152 anti-human CD223 (LAG-3)	TotalSeq™-D 0152 anti-human CD223 (LAG-3)	TotalSeq™-D 0152 anti-human CD223 (LAG-3)	0218 anti-human CD62P (P-Selectin)
TotalSeq™-D 0153 anti-human KLRG1 (MAFA)	TotalSeq™-D 0153 anti-human KLRG1 (MAFA)	TotalSeq™-D 0153 anti-human KLRG1 (MAFA)	TotalSeq™-D 0153 anti-human KLRG1 (MAFA)	TotalSeq™-D 0153 anti-human KLRG1 (MAFA)	0352 anti-human FcŒµRIŒ±
TotalSeq™-D 0154 anti-human CD27	TotalSeq™-D 0154 anti-human CD27	TotalSeq™-D 0154 anti-human CD27	TotalSeq™-D 0154 anti-human CD27	TotalSeq™-D 0154 anti-human CD27	0358 anti-human CD163
TotalSeq™-D 0156 anti-human CD95 (Fas)	TotalSeq™-D 0156 anti-human CD95 (Fas)	TotalSeq™-D 0156 anti-human CD95 (Fas)	TotalSeq™-D 0156 anti-human CD95 (Fas)	TotalSeq™-D 0156 anti-human CD95 (Fas)	0359 anti-human CD83
TotalSeq™-D 0158 anti-human CD134 (OX40)	TotalSeq™-D 0158 anti-human CD134 (OX40)	TotalSeq™-D 0158 anti-human CD134 (OX40)	TotalSeq™-D 0158 anti-human CD134 (OX40)	TotalSeq™-D 0158 anti-human CD134 (OX40)	0364 anti-human CD13
TotalSeq™-D 0159 anti-human HLA-DR	TotalSeq™-D 0159 anti-human HLA-DR	TotalSeq™-D 0159 anti-human HLA-DR	TotalSeq™-D 0159 anti-human HLA-DR	TotalSeq™-D 0159 anti-human HLA-DR	0367 anti-human CD2
TotalSeq™-D 0161 anti-human CD11b	TotalSeq™-D 0161 anti-human CD11b	TotalSeq™-D 0161 anti-human CD11b	TotalSeq™-D 0161 anti-human CD11b	TotalSeq™-D 0161 anti-human CD11b	0370 anti-human CD303 (BDCA-2)
TotalSeq™-D 0162 anti-human CD64	TotalSeq™-D 0162 anti-human CD64	TotalSeq™-D 0162 anti-human CD64	TotalSeq™-D 0162 anti-human CD64	TotalSeq™-D 0162 anti-human CD64	0389 anti-human CD38
TotalSeq™-D 0168 anti-human CD57	TotalSeq™-D 0168 anti-human CD57	TotalSeq™-D 0168 anti-human CD57	TotalSeq™-D 0168 anti-human CD57	TotalSeq™-D 0168 anti-human CD57	0393 anti-human CD22
TotalSeq™-D 0169 anti-human CD366 (Tim-3)	TotalSeq™-D 0169 anti-human CD366 (Tim-3)	TotalSeq™-D 0169 anti-human CD366 (Tim-3)	TotalSeq™-D 0169 anti-human CD366 (Tim-3)	TotalSeq™-D 0169 anti-human CD366 (Tim-3)	0394 anti-human CD71
TotalSeq™-D 0170 anti-human CD272 (BTLA)	TotalSeq™-D 0170 anti-human CD272 (BTLA)	TotalSeq™-D 0170 anti-human CD272 (BTLA)	TotalSeq™-D 0170 anti-human CD272 (BTLA)	TotalSeq™-D 0170 anti-human CD272 (BTLA)	0406 anti-human CD304 (Neuropilin-1)
TotalSeq™-D 0171 anti-human/mouse/rat CD278 (ICOS)	TotalSeq™-D 0171 anti-human/mouse/rat CD278 (ICOS)	TotalSeq™-D 0171 anti-human/mouse/rat CD278 (ICOS)	TotalSeq™-D 0171 anti-human/mouse/rat CD278 (ICOS)	TotalSeq™-D 0171 anti-human/mouse/rat CD278 (ICOS)	0576 anti-human CD49d
TotalSeq™-D 0176 anti-human CD39	TotalSeq™-D 0176 anti-human CD39	TotalSeq™-D 0176 anti-human CD39	TotalSeq™-D 0176 anti-human CD39	TotalSeq™-D 0176 anti-human CD39
TotalSeq™-D 0189 anti-human CD244 (2B4)	TotalSeq™-D 0189 anti-human CD244 (2B4)	TotalSeq™-D 0189 anti-human CD244 (2B4)	TotalSeq™-D 0189 anti-human CD244 (2B4)	TotalSeq™-D 0189 anti-human CD244 (2B4)
TotalSeq™-D 0217 anti-human CD54	TotalSeq™-D 0217 anti-human CD54	TotalSeq™-D 0217 anti-human CD54	TotalSeq™-D 0217 anti-human CD54	TotalSeq™-D 0217 anti-human CD54
TotalSeq™-D 0224 anti-human TCR α/β	TotalSeq™-D 0224 anti-human TCR α/β	TotalSeq™-D 0224 anti-human TCR α/β	TotalSeq™-D 0224 anti-human TCR α/β	TotalSeq™-D 0224 anti-human TCR α/β
TotalSeq™-D 0355 anti-human CD137 (4-1BB)	TotalSeq™-D 0355 anti-human CD137 (4-1BB)	TotalSeq™-D 0355 anti-human CD137 (4-1BB)	TotalSeq™-D 0355 anti-human CD137 (4-1BB)	TotalSeq™-D 0355 anti-human CD137 (4-1BB)
TotalSeq™-D 0364 anti-human CD13	TotalSeq™-D 0364 anti-human CD13	TotalSeq™-D 0364 anti-human CD13	TotalSeq™-D 0364 anti-human CD13	TotalSeq™-D 0364 anti-human CD13
TotalSeq™-D 0368 anti-human CD226 (DNAM-1)	TotalSeq™-D 0368 anti-human CD226 (DNAM-1)	TotalSeq™-D 0368 anti-human CD226 (DNAM-1)	TotalSeq™-D 0368 anti-human CD226 (DNAM-1)	TotalSeq™-D 0368 anti-human CD226 (DNAM-1)
TotalSeq™-D 0389 anti-human CD38	TotalSeq™-D 0389 anti-human CD38	TotalSeq™-D 0389 anti-human CD38	TotalSeq™-D 0389 anti-human CD38	TotalSeq™-D 0389 anti-human CD38
TotalSeq™-D 0390 anti-human CD127 (IL-7Rα)	TotalSeq™-D 0390 anti-human CD127 (IL-7Rα)	TotalSeq™-D 0390 anti-human CD127 (IL-7Rα)	TotalSeq™-D 0390 anti-human CD127 (IL-7Rα)	TotalSeq™-D 0390 anti-human CD127 (IL-7Rα)
TotalSeq™-D 0577 anti-human CD73 (Ecto-5'-nucleotidase)	TotalSeq™-D 0577 anti-human CD73 (Ecto-5'-nucleotidase)	TotalSeq™-D 0577 anti-human CD73 (Ecto-5'-nucleotidase)	TotalSeq™-D 0577 anti-human CD73 (Ecto-5'-nucleotidase)	TotalSeq™-D 0577 anti-human CD73 (Ecto-5'-nucleotidase)
TotalSeq™-D 0579 anti-human CD9	TotalSeq™-D 0579 anti-human CD9	TotalSeq™-D 0579 anti-human CD9	TotalSeq™-D 0579 anti-human CD9	TotalSeq™-D 0579 anti-human CD9
TotalSeq™-D 0918 anti-human HLA-E	TotalSeq™-D 0918 anti-human HLA-E	TotalSeq™-D 0918 anti-human HLA-E	TotalSeq™-D 0918 anti-human HLA-E	TotalSeq™-D 0918 anti-human HLA-E
TotalSeq™-D 0919 anti-human MICA/MICB	TotalSeq™-D 0919 anti-human MICA/MICB	TotalSeq™-D 0919 anti-human MICA/MICB	TotalSeq™-D 0919 anti-human MICA/MICB	TotalSeq™-D 0919 anti-human MICA/MICB
TotalSeq™-D 0947 anti-human CD215 (IL-15Rα)	TotalSeq™-D 0947 anti-human CD215 (IL-15Rα)	TotalSeq™-D 0947 anti-human CD215 (IL-15Rα)	TotalSeq™-D 0947 anti-human CD215 (IL-15Rα)	TotalSeq™-D 0947 anti-human CD215 (IL-15Rα)
TotalSeq™-D 1045 anti-human CD160	TotalSeq™-D 1045 anti-human CD160	TotalSeq™-D 1045 anti-human CD160	TotalSeq™-D 1045 anti-human CD160	TotalSeq™-D 1045 anti-human CD160
TotalSeq™-D 1169 anti-human CD279 (PD-1)	TotalSeq™-D 1169 anti-human CD279 (PD-1)	TotalSeq™-D 1169 anti-human CD279 (PD-1)	TotalSeq™-D 1169 anti-human CD279 (PD-1)	TotalSeq™-D 1169 anti-human CD279 (PD-1)
0123 anti-human CD326 (Ep-CAM)	0123 anti-human CD326 (Ep-CAM)	0123 anti-human CD326 (Ep-CAM)	0123 anti-human CD326 (Ep-CAM)	0123 anti-human CD326 (Ep-CAM)
0386 anti-human CD28	0386 anti-human CD28	0386 anti-human CD28	0386 anti-human CD28	0386 anti-human CD28
0136 anti-human IgM	0136 anti-human IgM	0136 anti-human IgM	0136 anti-human IgM	0136 anti-human IgM
	TotalSeq™-D0092 Mouse IgG2b, κ Isotype Ctrl Antibody	TotalSeq™-D0092 Mouse IgG2b, κ Isotype Ctrl Antibody	TotalSeq™-D0092 Mouse IgG2b, κ Isotype Ctrl Antibody	TotalSeq™-D0092 Mouse IgG2b, κ Isotype Ctrl Antibody
		TotalSeq™-D0145 anti-human CD103 (Integrin αE) Antibody	TotalSeq™-D0145 anti-human CD103 (Integrin αE) Antibody	TotalSeq™-D0145 anti-human CD103 (Integrin αE) Antibody
			TotalSeq™-D0985 anti-human CD360 (IL-21R) Antibody	TotalSeq™-D0985 anti-human CD360 (IL-21R) Antibody
			TotalSeq™-D0007 anti-human CD274 (B7-H1, PD-L1) Antibody	TotalSeq™-D0007 anti-human CD274 (B7-H1, PD-L1) Antibody
			TotalSeq™-D0023 anti-human CD155 (PVR) Antibody	TotalSeq™-D0023 anti-human CD155 (PVR) Antibody
			TotalSeq™-D0024 anti-human CD112 (Nectin-2) Antibody	TotalSeq™-D0024 anti-human CD112 (Nectin-2) Antibody
			TotalSeq™-D0055 anti-human CD138 (Syndecan-1) Antibody	TotalSeq™-D0055 anti-human CD138 (Syndecan-1) Antibody
			TotalSeq™-D0100 anti-human CD20 Antibody	TotalSeq™-D0100 anti-human CD20 Antibody
			TotalSeq™-D0246 anti-human CD122 (IL-2Rβ) Antibody	TotalSeq™-D0246 anti-human CD122 (IL-2Rβ) Antibody
			TotalSeq™-D0576 anti-human CD49d Antibody	TotalSeq™-D0576 anti-human CD49d Antibody
			TotalSeq™-D0819 anti-human CD126 (IL-6Rα) Antibody	TotalSeq™-D0819 anti-human CD126 (IL-6Rα) Antibody
			TotalSeq™-D1170 anti-human CD210 (IL-10 R) Antibody	TotalSeq™-D1170 anti-human CD210 (IL-10 R) Antibody
				TotalSeq™-D0867 anti-human CD94 Antibody
				TotalSeq™-D0101 anti-human CD335 (NKp46) Antibody
				TotalSeq™-D0802 anti-human CD336 (NKp44) Antibody
				TotalSeq™-D0923 anti-human NKp80 Antibody
				TotalSeq™-D0801 anti-human CD337 (NKp30) Antibody
				TotalSeq™-D1375 anti-human CD159c (NKG2C) Antibody
				TotalSeq™-D1374 anti-human CD159a (NKG2A) Antibody

### Sheet: Total-Seq A panel - scRNA-Seq
Protein (159 total)
CD19
CD40
CD86
CD11C
CD10
CD80
CD48
CD269 (BCMA)
CD21
IgD
CD38
CD138 (Syndecan-1)
IgM
CD24
IgG Fc
CD284 (TLR4)
CD49d
CD20
CD32
CD22
CD30
CD268
CD267
CD83
Kappa light chain
CD117 (c-KIT)
CD135 (Flt-3/Flk-2)
CD34
CD14
CD15
CD16
CD1C
CD31
CD1d
CD137L (4-1BBL)
CD58 (LFA-3)
CD11b
CD178 (FAS-L)
CD163
CD123
CD112 (Nectin-2)
C5L2
CD303
CD203c
XCR1
CD119
CR1 (CD35)
CD11a
FcεRIα
CD206
CD205 (DEC-205)
Mouse IgG1, k isotype Ctrl
Mouse IgG2a, k isotype Ctrl
Mouse IgG2b, k Isotype Ctrl
CD274 (PD-L1, B7-H1)
CD326 (EPCAM)
EGFR
CD47
CD66b
CD270 (HVEM)
CD273 (PD-L2)
CD275 (ICOSL)
CD155 (PVR)
CD49b
CD66a/c/e
CD115
CD73
CD49f
CD29
CD324
CD36
MICA/MICB
CD133
CD140a
CD140b
CD340
CD294
CD146
CD66a/c/e
EGFR
Podoplanin
CD141
HLA-A,B,C
CD45
CD2
CD52
CD11a/CD18 (LFA-1)
CD3
CD4
CD8a
CD25
CD28
CD45RA
CD45RO
CD56
CD127 (IL-7Ralpha)
CD152 (CTLA-4)
CD279 (PD-1)
TIGIT
B7-H4
CD194 (CCR4)
CD185 (CXCR5)
CD183 (CXCR3)
CD197 (CCR7)
CD314 (NKG2D)
TCRg/d
CD103
CD69
CD196 (CCR6)
CD154 (CD40L)
CD195 (CCR5)
CD5
HLA-DR (MHC II)
CD62L
CD276 (B7H3)
CD90 (Thy-1)
CD27
CD272 (BTLA)
CD96 (TACTILE)
CD223 (LAG-3)
CD244 (2B4)
CD39
CD357 (GITR)
CD161
CD57 RECOMBINANT
CD278 (ICOS)
CD134 (OX40)
CD95 (FAS)
CD335 (NKP46)
CD137 (4-1BB)
KLRG1 (MAFA)
CD366 (TIM-3)
CD226 (DNAM-1)
CD70
TCR α/β
TRANCE, RANKL (CD254)
CD49a
TCR Vα24-Jα18 (iNKT cell)
CD7
CXCR4
CXCR6
CCR2
CCR3
ICAM-2
Integrin B7
TCR Vα7.2
CD253 (TRAIL)
CD55
CD158e1
CD158
CD158f
NKp80
NKp30
NKp44
CD94
CD44
CX3CR1
CD218a
CD360

### Sheet: GSEA gene lists
Jonsson et al. GZMK+	Jonsson et al. GZMB+	FitzPatrick et al. CD103+	FitzPatrick et al. CD103-	CD8 Cytotoxic genes	NK activating	CD8: KIR+ vs KIR-	Th1	Th2	Th17	TfH	Treg	JAK STAT Signalling
ARRDC3	CCND3	AC092580.4	AHNAK	APOBEC3C	C1orf56	CH507-254M2.1	CD4	CD4	CD4	JUNB	CD4	AKT1
BTG2	CD300A	ALOX5AP	APOBEC3G	B2M	CCL3	KIR2DL3	FOS	FTH1	IL17A	MALAT1	CTLA4	AKT2
CD27	CLIC3	ANKRD28	CCL4	BLNK	CCL4	KIR2DP1	KLRB1	KLRB1	IL7R	ICOS	TBC1D4	AKT3
CD44	FCER1G	C11orf31	CCL4L2	BLNK	CCL5	SEMA6B	JUN	ZFP36L2	CCL20	IKZF1	FOXP3	BCL2L1
CD69	FCGR3A	CAPG	CD28	CCL3	CD160	ADGRG3	DUSP1	ANXA1	LTB	BCL6	TNFRSF4	CBL
CNN2	FCRL6	CCR6	CD44	CCL4	CD244	KIR2DL1	GPR183	IL7R	RORA	CXCL13	IL32	CBLB
COTL1	FGFBP2	CCR9	CD74	CCL5	CD247	AQP9	JUNB	GPR183	ANXA1	LEF1	TNFRSF18	CBLC
CREM	FGR	CD160	CLEC2B	CD8A	CD3D	KIR3DL3	KLF6	CXCR4	CCR6	TNFSF8	ICA1	CCND1
CRTAM	GNLY	CD226	CMC1	CD8B	CTSW	CYP1B1	IL7R	ICOS	GPR183	CXCR5	BATF	CCND2
CXCR4	GZMB	CD3D	CRTAM	CSF1	CXCL1	KIR3DP1	DNAJB1	S100A4	IL4I1	PDCD1	LTB	CCND3
DDIT4	HMGN3	CD3G	CST7	CST7	EGR2	LYZ	TNF	RGCC	ODF2L	CD40LG	MAF	CISH
DNAJB1	HOPX	CD52	CTSW	FASLG	FCER1G	SDC2	NEU1	TNFAIP3	TNFAIP3	CXCR4	UGP2	CLCF1
DUSP2	IFITM1	CD55	CXCR4	GNLY	FCGR3A	KIR3DL1	CD40LG	ARL4C	TNFSF13B	TNFRSF4	LAIR2	CNTF
DUSP4	KLRD1	CD7	DTHD1	GZMA	FCRL6	HEPH	IFNG	MYADM	CD40LG	C-MAF	ICOS	CNTFR
EML4	KLRF1	CD8B	ENC1	GZMB	GNLY	CLEC4E	CXCR3	CD40LG	S100A4	IL21	TIGIT	CREBBP
FABP5	MATK	CD9	FABP5	GZMH	HOPX	CYTL1	CCR5	TPT1	KLRB1	IL10	NAMPT	CRLF2
GPR171	MYO1F	CD96	GZMH	GZMK	ID2	ANPEP	TBET	PPP1CB	SPOCK2		ARID5B	CSF2
GZMK	MYO1G	CDKN1A	GZMK	HLA-C	IFNG	SH2D1B	STAT1	CCR4	CD69		DNPH1	CSF2RA
HSPA1A	MYOM2	CKLF	GZMM	IFNG	IL18RAP	MMP19	STAT4	GATA3	IL23R		TNFRSF1B	CSF2RB
IFRD1	PLAC8	COMMD5	HCST	ITGAM	IL2RA	NA	TNFAIP3	STAT5	TRAC		FAS	CSF3
LEPROTL1	PLEK	EVL	HLA-DPA1	KLRF1	IL2RB	NA		STAT6			IL2RA	CSF3R
LTB	PRSS23	FKBP11	HLA-DPB1	KLRG1	IRF4	LILRA1		IL4				CSH1
LYAR	SLC9A3R1	FKBP1A	HLA-DQA1	KLRK1	KIR2DL3	KIR2DL4		RUNX2				CTF1
MIAT	SPON2	FTH1	HLA-DQA2	LYST	KIR3DL2	KIR2DS4		IL5				EP300
NAP1L1	TBC1D10C	GAPDH	HLA-DQB1	NKG7	KLRB1	NRP1		IL13				EPO
NR4A2	TPST2	GPR34	HLA-DRA	PRF1	KLRC1	IGKC						EPOR
ODF2L	TTC38	HOPX	HLA-DRB1	TGFB1	KLRC2	PDK4						GH1
PIK3R1	TYROBP	ID2	HLA-DRB5	TNF	KLRC3	OLR1						GH2
PLP2	UCP2	IL7R	ITGB2	ZEB2	KLRC4	SIRPA						GHR
RGCC	XIST	ITGA1	ITPRIP		KLRD1	CSF2RA						GRB2
RGS1	ZAP70	ITGAE	KLRG1		KLRD1	RBPMS2						IFNA1
RGS2	ZEB2	ITM2B	LAIR2		KLRF1	SYK						IFNA10
SH2D1A		JUN	LINC00861		KLRK1	CRLF2						IFNA13
SOCS3		KLRB1	LITAF		LYZ	S100A8						IFNA14
SPOCK2		LAIR1	LYST		NCAM1	SLC47A1						IFNA16
TAGAP		LDLRAD4	NKG7		NCR1	CSF1R						IFNA17
TIGIT		LTB	PDLIM1		NCR2	CATSPER1						IFNA2
TNFAIP3		MAP3K8	PLEK		NCR3	DGKK						IFNA21
ZNF331		MAP4	RNF19A		NKG7	KRT86						IFNA4
		OSTF1	RPL13A		PRF1	TFEC						IFNA10
		OXNAD1	RPL23A		PTPN4	COBLL1						IFNA13
		PABPC1	RPL24		SIGLEC7	KIR3DL2						IFNA14
		PDCD4	RPL27A		TNFAIP3	IL13RA1						IIFNA17
		PDE4D	RPL30		ZEB2	TKTL1						IFNA2
		PFKFB3	RPS14			FCN1						IFNA21
		PGK1	RPS15A			CCL2						IFNA4
		PRMT9	RPS24			RPS27AP2						IFNA5
		PTGER4	RPS27			ADAM28						IFNA6
		RPLP1	SAMD3			KLRC2						IFNA7
		SH3BGRL3	SH2D1A			TFCP2L1						IFNA8
		SLAMF1	SH3KBP1			RAB31						IFNAR1
		SMIM3	SLA			IL3RA						FINAR2
		SPINK2	TAGAP			ULK4P1						IFNB1
		SPRY1	TMEM2			SERPING1						IFNE
		TIMP1	TRAT1			DAB2						IFNG
		TMEM14C	VCAM1			CYP27A1						IFNGR1
		TMIGD2	ZEB2			LAT2						IFNGR2
		TMSB4X				TLR10						IFNK
		TPI1				CXCL2						IFNL1
		TPT1				TGFBI						IFNL2
		XCL1				MGST1						IFNL2
		ZFP36				C15orf48						IFNL3
		ZNF683				KYNU						IIFNW1
						CD300LB						IL10
						SERPINA1						IIL10RB
						DMD						IL10RA
						LIM2						IL11
						NCR1						IL11RA
						ABCC3						IL12A
						SLC1A7						IL12B
						RP1-27O5.3						IL12RB1
						NLRP7						IL12RB2
						SIGLEC7						IL13
						SPI1						IL13RA1
						B3GNT7						IL13RA2
						TYROBP						IL15
						FCGR2C						IL15RA
						S100A9						IL12A
						CXCR1						IL12B
						RP11-705C15.5						IL12RB1
						SPIB						IL12RB2
						MNDA						IL21
						RP11-277P12.6						IL21R
						ITGAX						IL22
						KLRC3						IL22RA1
						CXCR2						IL22RA2
						HCAR2						IL23A
						FCGR2B						IL23R
						RP11-428G5.5						IL24
						LHFPL2						IL26
						DRAXIN						IL2RA
						RAB32						IL2RB
						PTGDS						IL2RG
						AC017104.6						IL3
						IL1RN						IL3RA
						PODN						IL4
						PRSS30P						IL4R
						FCGR2A						IL5
						C9orf139						IL5RA
						RP11-456K23.1						IL6
						RP11-63P12.6						IL6R
						SLC7A11						IL6ST
						RNASE6						IL7
						TM6SF1						IL7R
						CD36						IL9
						GSC						IL9R
						VIT						IRF9
						KIR3DX1						JAK1
						RP11-473M20.9						JAK2
						SMPDL3A						JAK3
						CMKLR1						LEP
						HMOX1						LEPR
						TM4SF19						LIF
						VSTM2B						LIFR
						SPRY2						MPL
						CST3						MYC
						PCDH1						OSM
						CTC-774J1.2						OSMR
						CHRNE						PIAS1
						BOK						PIAS2
						IGHM						PIAS3
						SLCO4C1						PIAS4
						PTPRB						PIK3CA
						RAB42						PIK3CB
						EFCAB4A						PIK3CD
						NA						PIK3CG
						CSAR2						PIK3R1
						CYBRD1						PIK3R2
						GNLY						PIK3R3
						BNC2						[OL3R5
						DAPK1						PIM1
						LGALS9C						PRL
						LTBR						PRLR
						RP11-20I20.4						PTPN11
						CXCL3						PTPN6
						CTC-470E21.2						SOCS1
						RHOBTB3						SOCS2
						RP11-511P7.2						SOCS3
						ACTN3						SOCS4
						HOXC5						SOCS5
						TRDV3						SOCS7
						SIGLEC17P						SOS1
						ADGRE2						SOS2
						LYN						SPRED1
						RP13-395E19.3						SPRED2
						RP11-617B3.2						SPRY1
						FCRL1						SPRY2
						NME8						SPRY3
						RP11-213G2.1						SPRY4
						FCGR3A						STAM
						LINGO2						STAM2
						FES						STAT1
						TRIM36						STAT2
						HHEX						STAT3
						MEF2C						STAT4
						GPR141						STAT5A
						CD80						STAT5B
						LILRA2						STAT6
						PRSS23						TPO
						RAMP1						TSLP
						NCAM1						TYK2
						RP11-605P22.1
						AC140481.1
						CCL3
						LEXM
						MEIS1
						CTBP2
						FCGR3B
						LRRC75B
						RP11-77I22.3
						B3GAT1
						LILRB1
						CH507-154B10.2
						NA
						ARHGEF28
						CYP4F3LP
						NMUR1
						IL7
						EMP1
						TCERG1L
						RADIL
						MGLL
						CX3CR1
						RP4-738P11.4
						NPTX1
						DENND5B
						IGFBP7
						TRGV4
						ADGRG1
						EFNA5
						C19orf35
						GOLM1
						NLRC4
						OSCAR
						FOXD1
						CD14
						GAS7
						KLRF1
						C19orf84
						RP3-467K16.4
						TRGV11
						PTGDR
						GOLIM4
						FHAD1
						PIF1
						SIGLEC10
						IRF5
						NA
						AC009495.2
						TRGV2
						HOXA10
						EFCAB8
						TRDC
						DST
						RASSF4
						RP11-769O8.1
						SERP2
						METTL7A
						FGR
						FCRL6
						IGLV2-11
						HOXA9
						CTB-51J22.1
						CD244
						SLAMF8
						RNF165
						PLCG2
						HMGB3P32
						AL109761.5
						PIK3AP1
						ATP8B4
						CD300A
						RP11-549B18.1
						IKZF2
						PALLD
						HOXA-AS2
						NA
						DUSP6
						RTKN2
						PILRA
						GZMB
						FGD2
						FAM26F
						FCRL3
						AC069363.1
						RP11-59C5.3
						NA
						NA
						CTA-351J1.1
						MZB1
						NUAK1
						CES1
						RP11-209D14.2
						FGFBP2
						POU5F1
						EPB41L4A
						FAM49A
						STXBP6
						HEATR9
						KLHL4
						ZNF683
						PIK3R6
						RP11-404G16.1
						RP11-107E5.3
						RAP1GAP2
						ITGAM
						RP11-511H9.3
						NA
						AKAP5
						NA
						RP11-462L8.1
						RP11-81H14.2
						SIGLEC9
						TRGV9
						LAIR2
						GPR153
						ASCL2
						PDGFD
						LRFN2
						LRRC16B
						RP11-356J5.13
						PDGFRB
						GLB1L2
						RGS9
						ZEB2-AS1
						KIFC3
						NA
						VIPR2
						AC009784.3
						PDLIM1
						RP11-4M23.2
						C6orf59
						KLRD1
						AL163953.3
						RTKN
						SCIMP
						NIPAL2
						SLC43A2
						RP11-452D12.1
						GZMH
						PATL2
						RP11-904M10.1
						SPIRE2
						HEY2
						FGL2
						CTD-3252C9.4
						DOCK5
						TRDV1
						NHSL2
						AE000661.37
						CEBPA
						HLA-DRA
						SGCD
						TBXAS1
						AP001187.9
						PTAFR
						KIF13A
						RP11-575L16.1
						RP11-21K12.2
						VAV3
						RP11-25K21.4
						TRGC2
						ZNF365
						C9orf66
						RP11-173C20.1
						RP11-464O2.2
						HTR2B
						TTLL7
						ATP9A
						TRGV7
						NA
						RP11-436I9.4
						C17orf58
						RP11-121A8.1
						DLG5
						B4GALT6
						STYK1
						ZNF385A
						RBP5
						SPECC1
						CNR2
						C8G
						MYO6
						DOCK6
						CHST2
						PLEK
						CERCAM
						ADRB2
						CXXC5
						CD38
						TMCC3
						CLEC4A
						TRGC1
						CCL4L2
						SHISA4
						SUOX
						RP11-231C14.9
						SLC11A1
						NKG7
						MATK
						RP3-449O17.1
						GFOD1
						MMP23B
						LBX2-AS1
						AOAH
						FRMPD3
						VANGL1
						HSD3B7
						ADGRG5
						RP11-72O9.4
						RP11-358M11.2
						ADPRH
						PDE4A
						TOGARAM2
						AGPAT4
						PLIN1
						TRBV15
						GNAL
						CAMK1
						CDKN2B
						AKR1C3
						CCL4
						NA
						NCALD
						BAIAP3
						TRGV5
						GPR27
						EFHD2
						PYHIN1
						ZSCAN9
						LGR6
						KIF19
						S1PR5
						PAK6
						LINC00299
						AC098614.2
						GOLGA8N
						RP13-39P12.3
						KIAA1671
						PRF1
						CPNE8
						PLOD1
						MTSS1
						GK5
						ZNF618
						RP13-554M15.2
						RP11-426C22.10
						CD160
						RP11-273B20.1
						RP11-295K3.1
						C1orf21
						ENPP5
						RHOC
						CADM1
						TRGV1
						TTC38
						NA
						TOR4A
						P2RX7
						MCTP2
						FEZ1
						SLC4A8
						NA
						TRGV8
						PLEKHG3
						BZRAP1
						RP11-254F7.2
						IFI30
						LTB4R2
						ANKRD9
						RP11-523H24.3
						RP11-173C20.2
						RP1-8B1.4
						RP5-1073O3.2
						RP11-408A13.4
						RP13-25N22.1
						CTD-2547L24.3
						OSBPL5
						AC116366.5
						SLAMF7
						ATL1
						RP13-941N14.1
						TBX21
						RP11-364F11.1
						NA
						GAB3
						ADAM8
						TLR3
						NEK6
						NTNG2
						CTSW
						C9orf172
						ZNF600
						FMO5
						SLC15A4
						ADAM9
						GIPR
						PRR5L
						TOX
						SLIT1
						PLCH2
						RP11-334A14.2
						LINC00612
						COPZ2
						GCNT1
						SYNGR3
						RP1-55C23.7
						PTPN12
						YPEL1
						SYNGR1
						NA
						FASLG
						AC069257.4
						ZBP1
						SPAG1
						DOK2
						PPP2R2B
						GATA6
						MFSD7
						JAKMIP2
						TST
						BHLHE40
						NA
						RP1-20N2.4
						FANCA
						DUSP8
						USP28
						RP1-232L22__B.1
						ARHGEF12
						RP4-742C19.12
						JAKMIP1
						PIK3R3
						RP11-330H6.6
						CTC-550B14.7
						SLA2
						CHST12
						KLRC4
						SOX13
						JAKMIP2-AS1
						HAVCR2
						PLA2G16
						RNF135
						OSBPL7
						RP4-753P9.3
						TNF
						CTB-41I6.2
						MICALL2
						KLRG1
						NRROS
						SRC
						TLE1
						RP11-977G19.14
						GPR68
						RP11-393B14.1
						ITGB1P1
						RP11-25K19.1
						LOXL3
						RP11-862L9.2
						RP11-46A10.4
						PLTP
						SLC4A4
						RP1-45P21.3
						GALNT3
						RASSF1-AS1
						PON2
						ADHFE1
						SEMA4A
						NA
						SKAP2
						TRGV3
						LINC00568
						EVI5
						SLFN13
						APOBR
						RP11-6N17.3
						CD63
						CLDND2
						CORO1C
						TMEM38A
						LPP
						SUSD1
						CST7
						GSN
						HES6
						ENPP4
						AC004987.7
						ERBB2
						C12orf75
						HOTAIRM1
						SLC27A3
						RP9P
						NFIL3
						RP11-73O6.3
						RP11-367G6.2
						JSRP1
						RP3-329A5.4
						CLIC3
						APOBEC3G
						RP11-147L13.8
						PTPRE
						WIPI1
						PAQR4
						RP11-118B22.3
						JAZF1
						IL2RB
						CTD-2357A8.3

### Sheet: Primers
Primer name	Sequence (F) 5' -> 3'	Sequence (R) 5' -> 3'
STAT5B p.N642H	TGTTGGGGTTTTAAGATTTCC	CAAATCAGAATGCGAACATTG
STAT3 p.E552K	TCGTGGGAATGGGAATGCTC	AGCCAGACCCAGAAGGAGAA
STAT3 p.D661Y	TCCCATCGGTCACCCCAACA	GCCAGGCCACTGAACAGGGTG
STAT3 p.H410R	TAACTTCATCCTCCGGCTACT	TCCCTCAGGGTCTGTAAGAAA
DDX3X p.M187R	TGTAGACCAGAGGCTTCATAGA	CTGGAGTTGGGCGAGTATAAC
DDX3X p.R528C/P519S	ACCGTTCTCAGAGGGATAGA	ACCAAGGTTTCCTACACGTC
JAK1 p.G1097C/D	GAAATTTCACCTTAATCTGTTTGGC	ACTGCATCATTTCCTCGCTC
JAK3 p.M551I	ATCGTGGTCCAGAGAGGTCA	CCAGCCCAAGCGAGACATAG
SOCS3 p.V84I	GAGAGCGGCTTCTACTGGAG	GTCCAGGAACTCCCGAATGG
KMT2D p.C1408F	ATCCTAGGAAGGAGCAGGGT	TCAAGTCCACCGTTGAGTTCC
